# Genome-wide association study in Brazil identifies genetic susceptibility to tuberculosis with single-cell gene effects

**DOI:** 10.1101/2025.03.13.25323932

**Authors:** Kimberly A Dill-McFarland, Bruno B Andrade, Marina C Figueiredo, Alice M S Andrade, Francys Avendaño-Rangel, Marcelo Cordeiro-Santos, Afrânio L Kritski, Valeria C Rolla, Juan M Cubillos-Angulo, Spyros A Kalams, Josh D Simmons, Jared M Oakes, Jonathan Peña Avila, Helder I Nakaya, Rama D Gangula, Peter F Rebeiro, Gustavo Amorim, Simon A Mallal, Regional Prospective Observational Research in Tuberculosis (RePORT)-Brazil Consortium, Timothy R Sterling, Thomas R Hawn

**Affiliations:** Allergy and Infectious Diseases, Department of Medicine, University of Washington, Seattle, WA, USA; Laboratório de Pesquisa Clínica e Translacional, Instituto Gonçalo Moniz, Fundação Oswaldo Cruz (FIOCRUZ), Salvador, BA, Brazil; Division of Infectious Diseases, School of Medicine, Johns Hopkins University, Baltimore, MD, USA; Division of Infectious Diseases, Department of Medicine, Vanderbilt University Medical Center, Nashville, TN, USA; Fundação de Medicina Tropical Dr. Heitor Vieira Dourado do Amazonas, Manaus, AM, Brazil; Curso de Medicina, Universidade do Estado do Amazonas (UEA), Manaus, AM, Brazil; Programa Acadêmico de Tuberculose da Faculdade de Medicina, Universidade Federal do Rio de Janeiro, Rio de Janeiro, RJ, Brazil; Laboratório de Pesquisa Clínica em Micobacteriose, Instituto Nacional de Infectologia Evandro Chagas (FIOCRUZ), Rio de Janeiro, RJ, Brazil; Fundación Universitaria de Ciencias de la Salud, Bogotá D.C., Colombia; Department of Pathology, Microbiology, and Immunology, Vanderbilt University Medical Center, Nashville, TN, USA; Department of Clinical and Toxicological Analyses, University of São Paulo, São Paulo, SP, Brazil; Hospital Israelita Albert Einstein, São Paulo, SP, Brazil; Department of Biostatistics, Vanderbilt University Medical Center, Nashville, TN, USA

## Abstract

**Background:** Although genetic factors contribute to tuberculosis (TB) risk, no cross-population causal variants have been identified by genome-wide association studies (GWAS).

**Methods:** Here, we utilized low-pass whole genome sequencing (lpWGS) with high-pass WGS verified imputation plus detailed epidemiologic risk factors and single-cell expression quantitative loci (sceQTL) to address prior GWAS limitations.

**Results:** Using 947 pulmonary tuberculosis (PTB) cases and 1807 close contact controls in the Regional Prospective Observational Research in TB (RePORT) study in Brazil, we estimated PTB heritability to be 40 - 68%. We identified 17 SNPs associated with PTB (P<5E-8) after adjustment for major risk factors (HIV, diabetes, smoking). Seven of these SNPs were associated with peripheral blood cell-specific sceQTLs in controls. Specifically, SNPs cis to transcription factors ZNF717 and MAML3 were associated with PTB disease and gene expression in myeloid, T cells, or B cells. The nucleoporin-associated genes NUP93 and AGFG1 were also associated with sceQTLs in multiple cell types including dendritic, natural killer, or T cells.

**Conclusion:** Overall, this study utilized lpWGS, in-depth epidemiology, and single-cell analyses to detect population-specific genetic risk factors for PTB in Brazil.

**SUMMARY:** Robust correction for tuberculosis risk factors in GWAS in combination with paired single-cell transcriptomics reveals novel genetic risk of pulmonary tuberculosis with measurable consequences for baseline gene expression in multiple cell types.
