## Supplemental Tables 2-9 for "Genome-wide association study in Brazil identifies genetic susceptibility to tuberculosis with single-cell gene effects": TableS2_gwas_models.xlsx

### Sheet: full cohort, final model
snpID

### Sheet: risk-controlled, final model
snpID

### Sheet: full cohort, no TB risks
snpID

### Sheet: risk-controlled, no TB risks
snpID

### Sheet: Significant SNP, univariate
model

### Sheet: Significant SNP, leave-one-out
model

### Sheet: AIC model fit
snpID

### Sheet: smoke past vs current
snpID

### Sheet: covariate outcomes
outcome

### Sheet: full cohort, maf1%, LD
signifSNP
