## Supplemental Tables 2-9 for "Genome-wide association study in Brazil identifies genetic susceptibility to tuberculosis with single-cell gene effects": TableS3_heritability.xlsx

### Sheet: TableS3_heritability
model	statistic	VG	Ve	Vp	VG/Vp	VG/Vp_L
PC2	variance	0.08795	0.152775	0.240725	0.365355	0.12165
PC2	se	0.071502	0.069228	0.011058	0.292777	0.097484
PC2_age_sex	variance	0.09127	0.132204	0.223474	0.408414	0.135987
PC2_age_sex	se	0.06665	0.064405	0.010291	0.293311	0.097662
PC2_age_sex_HIV_DM_smoke	variance	0.138287	0.06492	0.203207	0.680522	0.226899
PC2_age_sex_HIV_DM_smoke	se	0.064175	0.061282	0.009517	0.305414	0.101831
