## Supplemental Tables 2-9 for "Genome-wide association study in Brazil identifies genetic susceptibility to tuberculosis with single-cell gene effects": TableS4_signif_snp.xlsx

### Sheet: TableS4_signif_snp
		QC and concordance					Full model with TB risks				Minor allele frequency									Annotation
snpID	rsID	impute_score	hpWGS_calls	hpWGS_concordance	Twist_calls	Twist_concordance	full_smoke+HIV+DM_pval	full_smoke+HIV+DM_OR	cc_smoke+HIV+DM_pval	cc_smoke+HIV+DM_OR	MAF_overall	MAF_control	MAF_case	N0_control	N1_control	N2_control	N0+case	N1_case	N2_case	intragenic_gene_1	intragenic_gene_2	cis_gene_1	cis_gene_2	cis_gene_3	cis_gene_4	cis_gene_5	cis_gene_6	cis_gene_7	cis_gene_8	cis_gene_9	cis_gene_10
1:238410582:T:C	rs74232382	0.641	50	90	94	86	4.2e-08	2.14133	0.89	1.03052	0.0579158	0.0475927	0.0776135	1636	170	1	800	147	0	ENSG00000253880
10:8735229:G:T	rs7913728	0.681	50	82	92	85	3.5e-08	2.0588	0.033	1.61145	0.0664488	0.0536801	0.0908131	1613	194	0	775	172	0	RGS9		ENSG00000298947
12:9967056:C:A	rs185160032	0.69	50	86	0		1.5e-09	1.97991	0.033	1.50752	0.0938635	0.0771998	0.12566	1532	271	4	712	232	3			CACNA1I	ENSG00000303612	RPS19BP1	ATF4	MIEF1
16:34066187:G:T	rs980823636	0.703	50	80	46	72	3.1e-08	2.08413	0.34	1.21958	0.0617284	0.050083	0.0839493	1627	179	1	788	159	0
16:56844802:T:C	rs34949349	0.642	50	78	95	74	3.7e-08	2.24079	0.71	1.08778	0.0508351	0.0409519	0.0696938	1659	148	0	815	132	0	CLEC12A	ENSG00000302552	CLEC12A-AS1	CLEC1B	LINC02470	CLEC2A	CLEC12B	ENSG00000256803
17:14155330:A:G	rs34369729	0.642	49	77.551	92	84	3.5e-08	2.1207	0.43	1.2	0.0622731	0.0514665	0.0828933	1621	186	0	790	157	0	MAML3		RN7SKP253	ENSG00000286320	ENSG00000290022
17:65130128:A:T	rs9303479	0.645	50	76	77	57	1e-10	2.38267	0.085	1.46573	0.0629993	0.0511898	0.0855333	1624	181	2	786	160	1	MPPED1		LINC01639	ENSG00000299223
2:227607109:C:T	rs114060912	0.739	50	88	84	76	6.2e-09	2.25856	0.0014	2.3443	0.0584604	0.0492529	0.0760296	1629	178	0	803	144	0	ENSG00000296787		SCYGR10	SLC19A4P	SCYGR3	SCYGR2	ENSG00000236116	SCYGR4	SCYGR9	ENSG00000307693	SLC19A4P	AGFG1
21:32109149:A:C	rs76712198	0.647	50	86	94	86	3.7e-08	2.0672	0.18	1.33877	0.0657226	0.0542335	0.0876452	1611	196	0	781	166	0	ENSG00000293385		RPL21P62	ENSG00000301716	RNU6ATAC21P
22:11367791:G:T	rs1192072925	0.615	33	93.9394	85	89	1.1e-09	2.35543	0.0084	1.9049	0.0546478	0.0431655	0.0765576	1651	156	0	802	145	0			ENSG00000261197
22:12693673:G:A	rs915071728	0.707	45	84.4444	50	66	4e-08	2.05272	0.32	1.23126	0.0653595	0.05285	0.0892291	1616	191	0	778	169	0			ENSG00000294868	ZNF717	ENSG00000305346	ENSG00000306147
22:39566026:A:T	rs199749312	0.811	46	78.2609	18	17	2.5e-10	2.49906	0.016	1.84951	0.0530138	0.0415053	0.0749736	1657	150	0	805	142	0	ENSG00000308749		ENSG00000270234
22:43432220:G:A	rs1458265905	0.693	50	86	70	83	2.9e-09	2.17679	0.0021	2.10181	0.0660857	0.0542335	0.0887012	1611	196	0	779	168	0	COX10		ENSG00000252305
3:75816342:A:C	rs113386032	0.803	50	76	93	65	3.2e-08	2.21061	0.088	1.50868	0.0526507	0.0439956	0.0691658	1648	159	0	816	131	0	NUP93		MIR138-2	SLC12A3
4:139801643:G:T	s13114088	0.651	50	90	80	85	2.6e-09	2.17524	0.036	1.59312	0.0660857	0.0545102	0.0881732	1611	195	1	781	165	1	LINC00159		ENSG00000308154
6:10203644:A:C	rs1889215	0.678	50	88	76	87	1.6e-08	2.11761	0.0005	2.45729	0.0642702	0.0506364	0.0902851	1624	183	0	777	169	1			ENSG00000297508
8:6246797:C:G	rs10092383	0.667	50	88	94	87	2.2e-11	2.53549	0.046	1.59749	0.0577342	0.0462092	0.0797254	1640	167	0	796	151	0	ENSG00000234464

### Sheet: risk_models
		No TB risks model	Univariate TB risk models			Leave one out TB risk models
snpID	rsID	full_none_pval	full_smoke_pval	full_HIV_pval	full_DM_pval	full_smoke+DM_pval	full_smoke+HIV_pval	full_HIV+DM_pval
1:238410582:T:C	rs74232382	7.9e-07	1.2e-05	1.9e-08	1.3e-07	2e-06	3.7e-07	2.1e-09
10:8735229:G:T	rs7913728	1e-06	1.5e-06	4.6e-08	2.5e-07	3.4e-07	8.9e-08	2.1e-08
12:9967056:C:A	rs185160032	2.3e-08	1.1e-08	1.8e-09	1.5e-08	8e-09	1.4e-09	1.9e-09
16:34066187:G:T	rs980823636	1.3e-05	7.5e-06	8.9e-08	4.9e-06	3.2e-06	6.6e-08	3.8e-08
16:56844802:T:C	rs34949349	8.1e-07	3.1e-06	3.7e-08	2.8e-07	1e-06	1.8e-07	7.7e-09
17:14155330:A:G	rs34369729	2.8e-06	1.6e-06	3.7e-07	4.1e-07	2.4e-07	2.2e-07	6.1e-08
17:65130128:A:T	rs9303479	4.1e-08	4.1e-09	6.5e-10	5.1e-08	5.5e-09	1e-10	6.5e-10
2:227607109:C:T	rs114060912	1.5e-07	6e-07	1.1e-09	3.6e-07	1.2e-06	5.5e-09	1.9e-09
21:32109149:A:C	rs76712198	1.1e-06	8.6e-07	5.2e-08	3.3e-07	2.9e-07	6.9e-08	2.4e-08
22:11367791:G:T	rs1192072925	6e-08	6.6e-08	4.7e-09	4.2e-09	4.9e-09	9e-09	4.7e-10
22:12693673:G:A	rs915071728	3.1e-06	6.1e-06	1.4e-07	2.4e-07	5.2e-07	3.2e-07	2e-08
22:39566026:A:T	rs199749312	1.1e-08	1.1e-09	3.5e-09	3.7e-09	2.3e-10	5.1e-10	2.8e-09
22:43432220:G:A	rs1458265905	2.3e-07	2.9e-07	5.4e-08	7.3e-09	1.2e-08	6.3e-08	2e-09
3:75816342:A:C	rs113386032	3.3e-05	5.7e-06	1.2e-06	4.7e-06	6.1e-07	2.7e-07	1.7e-07
4:139801643:G:T	s13114088	2.5e-06	2.2e-06	5.9e-08	1e-07	7.6e-08	6.7e-08	2.2e-09
6:10203644:A:C	rs1889215	2.7e-06	1.6e-06	7.8e-07	9.8e-08	4.8e-08	4.6e-07	3.2e-08
8:6246797:C:G	rs10092383	1.2e-08	2.7e-09	3.2e-10	5.2e-09	9.4e-10	8.9e-11	8.3e-11

### Sheet: sensitivity_models
snpID	rsID	excludeProphylaxis_pval	excludePriorTB_pval
8:6246797:C:G	rs10092383	1.5e-08	4.6e-11
17:65130128:A:T	rs9303479	8.8e-08	1.4e-10
22:39566026:A:T	rs199749312	2e-09	7.7e-10
22:11367791:G:T	rs1192072925	2.5e-09	1.8e-09
12:9967056:C:A	rs185160032	2.2e-08	9.9e-09
4:139801643:G:T	s13114088	1.6e-08	2.6e-09
22:43432220:G:A	rs1458265905	4.3e-08	1.1e-08
2:227607109:C:T	rs114060912	9.3e-08	1.5e-08
6:10203644:A:C	rs1889215	1.1e-07	3.2e-08
16:34066187:G:T	rs980823636	1.5e-06	3.1e-09
3:75816342:A:C	rs113386032	1.1e-07	2.5e-08
10:8735229:G:T	rs7913728	4.2e-06	6e-08
17:14155330:A:G	rs34369729	3.3e-07	2.8e-08
16:56844802:T:C	rs34949349	1.9e-06	2.6e-08
21:32109149:A:C	rs76712198	2.3e-06	3.7e-08
22:12693673:G:A	rs915071728	1.1e-06	2.1e-08
1:238410582:T:C	rs74232382	1.2e-06	3.9e-08
