## Supplemental Tables 2-9 for "Genome-wide association study in Brazil identifies genetic susceptibility to tuberculosis with single-cell gene effects": TableS5_enrichment.csv

group	database	pathway	pval_median	FDR	k_median	K	genes
SNP17	H:NA	HALLMARK_KRAS_SIGNALING_DN	0.09079857569850225	0.22699643924625562	1	200	SLC12A3
SNP17	H:NA	HALLMARK_OXIDATIVE_PHOSPHORYLATION	0.09079857569850225	0.22699643924625562	1	200	COX10
SNP17	C2:CP	KEGG_MEDICUS_PATHOGEN_HPV_E6_TO_NOTCH_SIGNALING_PATHWAY_N00380	0.005666896616694617	0.17450030935105024	1	12	MAML3
SNP17	C2:CP	KEGG_MEDICUS_PATHOGEN_HPV_E6_TO_NOTCH_SIGNALING_PATHWAY_N00381	0.005666896616694617	0.17450030935105024	1	12	MAML3
SNP17	C2:CP	KEGG_MEDICUS_PATHOGEN_HPV_E6_TO_NOTCH_SIGNALING_PATHWAY_N00382	0.0061378469340532815	0.17450030935105024	1	13	MAML3
SNP17	C2:CP	KEGG_MEDICUS_REFERENCE_MITOCHONDRIAL_COMPLEX_UCP1_IN_THERMOGENESIS	0.02897294057452271	0.1898227141089419	1	62	COX10
SNP17	C2:CP	KEGG_NOTCH_SIGNALING_PATHWAY	0.022032655406149515	0.17450030935105024	1	47	MAML3
SNP17	C2:CP	KEGG_OXIDATIVE_PHOSPHORYLATION	0.06123318279440415	0.2764944468905155	1	133	COX10
SNP17	C2:CP	KEGG_PORPHYRIN_AND_CHLOROPHYLL_METABOLISM	0.01924421872508264	0.17450030935105024	1	41	COX10
SNP17	C2:CP	PID_CONE_PATHWAY	0.010836456509741965	0.17450030935105024	1	23	RGS9
SNP17	C2:CP	PID_RHODOPSIN_PATHWAY	0.010836456509741965	0.17450030935105024	1	23	RGS9
SNP17	C2:CP	REACTOME_CELLULAR_RESPONSE_TO_HEAT_STRESS	0.04681323303403673	0.23406616517018364	1	101	c("NUP93", "RPS19BP1")
SNP17	C2:CP	REACTOME_COOPERATION_OF_PDCL_PHLP1_AND_TRIC_CCT_IN_G_PROTEIN_BETA_FOLDING	0.01784735201794052	0.17450030935105024	1	38	RGS9
SNP17	C2:CP	REACTOME_FORMATION_OF_PARAXIAL_MESODERM	0.027588396494057088	0.1898227141089419	1	59	MAML3
SNP17	C2:CP	REACTOME_GASTRULATION	0.0549484908905975	0.26100533173033813	1	119	MAML3
SNP17	C2:CP	REACTOME_HEME_BIOSYNTHESIS	0.006608598966977519	0.17450030935105024	1	14	COX10
SNP17	C2:CP	REACTOME_METABOLISM_OF_PORPHYRINS	0.012710364718718559	0.17450030935105024	1	27	COX10
SNP17	C2:CP	REACTOME_NOTCH1_INTRACELLULAR_DOMAIN_REGULATES_TRANSCRIPTION	0.022496709083660305	0.17450030935105024	1	48	MAML3
SNP17	C2:CP	REACTOME_NOTCH2_INTRACELLULAR_DOMAIN_REGULATES_TRANSCRIPTION	0.005666896616694617	0.17450030935105024	1	12	MAML3
SNP17	C2:CP	REACTOME_NOTCH3_INTRACELLULAR_DOMAIN_REGULATES_TRANSCRIPTION	0.01177380543290174	0.17450030935105024	1	25	MAML3
SNP17	C2:CP	REACTOME_NOTCH4_INTRACELLULAR_DOMAIN_REGULATES_TRANSCRIPTION	0.009428951280706421	0.17450030935105024	1	20	MAML3
SNP17	C2:CP	REACTOME_NOTCH_HLH_TRANSCRIPTION_PATHWAY	0.01317834842954868	0.17450030935105024	1	28	MAML3
SNP17	C2:CP	REACTOME_PRE_NOTCH_EXPRESSION_AND_PROCESSING	0.05719730369059528	0.265060675639344	1	124	MAML3
SNP17	C2:CP	REACTOME_PROTEIN_FOLDING	0.04545132167947896	0.23406616517018364	1	98	RGS9
SNP17	C2:CP	REACTOME_REGULATION_OF_BETA_CELL_DEVELOPMENT	0.01970944836886479	0.17450030935105024	1	42	MAML3
SNP17	C2:CP	REACTOME_REGULATION_OF_GENE_EXPRESSION_IN_LATE_STAGE_BRANCHING_MORPHOGENESIS_PANCREATIC_BUD_PRECURSOR_CELLS	0.007549508471708655	0.17450030935105024	1	16	MAML3
SNP17	C2:CP	REACTOME_REGULATION_OF_HSF1_MEDIATED_HEAT_SHOCK_RESPONSE	0.038158539718123	0.21970068322555666	1	82	c("NUP93", "RPS19BP1")
SNP17	C2:CP	REACTOME_RUNX3_REGULATES_NOTCH_SIGNALING	0.006608598966977519	0.17450030935105024	1	14	MAML3
SNP17	C2:CP	REACTOME_SIGNALING_BY_NOTCH1	0.03449361042964405	0.20480581192601155	1	74	MAML3
SNP17	C2:CP	REACTOME_SIGNALING_BY_NOTCH1_PEST_DOMAIN_MUTANTS_IN_CANCER	0.02712649200091588	0.1898227141089419	1	58	MAML3
SNP17	C2:CP	REACTOME_SIGNALING_BY_NOTCH2	0.016915125342081172	0.17450030935105024	1	36	MAML3
SNP17	C2:CP	REACTOME_SIGNALING_BY_NOTCH3	0.022960567019875033	0.17450030935105024	1	49	MAML3
SNP17	C2:CP	REACTOME_SIGNALING_BY_NOTCH4	0.03357544083737041	0.20480581192601155	1	72	MAML3
SNP17	C2:CP	REACTOME_SLC_TRANSPORTER_DISORDERS	0.045905484192953594	0.23406616517018364	1	99	c("NUP93", "SLC12A3")
SNP17	C2:CP	REACTOME_THE_PHOTOTRANSDUCTION_CASCADE	0.01598211222595647	0.17450030935105024	1	34	RGS9
SNP17	C2:CP	REACTOME_TRANSCRIPTIONAL_REGULATION_BY_RUNX3	0.03998636292929347	0.22345320460487528	1	86	MAML3
SNP17	C2:CP	REACTOME_TRANSPORT_OF_INORGANIC_CATIONS_ANIONS_AND_AMINO_ACIDS_OLIGOPEPTIDES	0.04953187518601143	0.24130913552159414	1	107	SLC12A3
SNP17	C2:CP	REACTOME_VISUAL_PHOTOTRANSDUCTION	0.045905484192953594	0.23406616517018364	1	99	RGS9
SNP17	C2:CP	WP_CALCIUM_REGULATION_IN_CARDIAC_CELLS	0.06925889963664988	0.29242646513252174	1	151	RGS9
SNP17	C2:CP	WP_CANONICAL_AND_NONCANONICAL_NOTCH_SIGNALING	0.012710364718718559	0.17450030935105024	1	27	MAML3
SNP17	C2:CP	WP_MALE_INFERTILITY	0.06659046393664447	0.28754973063551026	1	145	RGS9
SNP17	C2:CP	WP_MITOCHONDRIAL_COMPLEX_IV_ASSEMBLY	0.01598211222595647	0.17450030935105024	1	34	COX10
SNP17	C2:CP	WP_MYOMETRIAL_RELAXATION_AND_CONTRACTION_PATHWAYS	0.07147741389545337	0.2952327965246987	1	156	c("ATF4", "RGS9")
SNP17	C2:CP	WP_NOTCH_SIGNALING_WP268	0.021103960538132682	0.17450030935105024	1	45	MAML3
SNP17	C2:CP	WP_NOTCH_SIGNALING_WP61	0.02851162070887503	0.1898227141089419	1	61	MAML3
SNP17	C2:CP	WP_OPIOID_RECEPTOR_PATHWAYS	0.01924421872508264	0.17450030935105024	1	41	RGS9
SNP17	C2:CP	WP_PATHWAYS_AFFECTED_IN_ADENOID_CYSTIC_CARCINOMA	0.030355732067771646	0.19225296976255374	1	65	MAML3
SNP17	C2:CP	WP_PRIMARY_OVARIAN_INSUFFICIENCY	0.06257505903311666	0.2764944468905155	1	136	COX10
SNP10	H:NA	HALLMARK_OXIDATIVE_PHOSPHORYLATION	0.04141827859889047	0.08283655719778094	1	200	COX10
SNP10	C2:CP	KEGG_MEDICUS_PATHOGEN_HPV_E6_TO_NOTCH_SIGNALING_PATHWAY_N00380	0.0025222656408872	0.01873091767972544	1	12	MAML3
SNP10	C2:CP	KEGG_MEDICUS_PATHOGEN_HPV_E6_TO_NOTCH_SIGNALING_PATHWAY_N00381	0.0025222656408872	0.01873091767972544	1	12	MAML3
SNP10	C2:CP	KEGG_MEDICUS_PATHOGEN_HPV_E6_TO_NOTCH_SIGNALING_PATHWAY_N00382	0.0027322388509408713	0.01873091767972544	1	13	MAML3
SNP10	C2:CP	KEGG_MEDICUS_REFERENCE_MITOCHONDRIAL_COMPLEX_UCP1_IN_THERMOGENESIS	0.01298038339701979	0.02109312302015716	1	62	COX10
SNP10	C2:CP	KEGG_NOTCH_SIGNALING_PATHWAY	0.009851625430725486	0.020024983556873547	1	47	MAML3
SNP10	C2:CP	KEGG_OXIDATIVE_PHOSPHORYLATION	0.02768934451525351	0.03449940933001883	1	133	COX10
SNP10	C2:CP	KEGG_PORPHYRIN_AND_CHLOROPHYLL_METABOLISM	0.008598041799869116	0.020024983556873547	1	41	COX10
SNP10	C2:CP	REACTOME_DISEASES_OF_SIGNAL_TRANSDUCTION_BY_GROWTH_FACTOR_RECEPTORS_AND_SECOND_MESSENGERS	0.09214899946946431	0.10570032292085611	1	454	MAML3
SNP10	C2:CP	REACTOME_FORMATION_OF_PARAXIAL_MESODERM	0.012355225840312789	0.02109312302015716	1	59	MAML3
SNP10	C2:CP	REACTOME_GASTRULATION	0.024802086279228863	0.033354529823790544	1	119	MAML3
SNP10	C2:CP	REACTOME_HEME_BIOSYNTHESIS	0.0029421789090746664	0.01873091767972544	1	14	COX10
SNP10	C2:CP	REACTOME_METABOLISM_OF_PORPHYRINS	0.005668384427651163	0.019103047357025282	1	27	COX10
SNP10	C2:CP	REACTOME_NOTCH1_INTRACELLULAR_DOMAIN_REGULATES_TRANSCRIPTION	0.010060440398737103	0.020024983556873547	1	48	MAML3
SNP10	C2:CP	REACTOME_NOTCH2_INTRACELLULAR_DOMAIN_REGULATES_TRANSCRIPTION	0.0025222656408872	0.01873091767972544	1	12	MAML3
SNP10	C2:CP	REACTOME_NOTCH3_INTRACELLULAR_DOMAIN_REGULATES_TRANSCRIPTION	0.0052493325197460194	0.019103047357025282	1	25	MAML3
SNP10	C2:CP	REACTOME_NOTCH4_INTRACELLULAR_DOMAIN_REGULATES_TRANSCRIPTION	0.004201123262967066	0.019103047357025282	1	20	MAML3
SNP10	C2:CP	REACTOME_NOTCH_HLH_TRANSCRIPTION_PATHWAY	0.005877860725238548	0.019103047357025282	1	28	MAML3
SNP10	C2:CP	REACTOME_PRE_NOTCH_EXPRESSION_AND_PROCESSING	0.025833987058854313	0.03358418317651061	1	124	MAML3
SNP10	C2:CP	REACTOME_REGULATION_OF_BETA_CELL_DEVELOPMENT	0.00880705502038237	0.020024983556873547	1	42	MAML3
SNP10	C2:CP	REACTOME_REGULATION_OF_GENE_EXPRESSION_IN_LATE_STAGE_BRANCHING_MORPHOGENESIS_PANCREATIC_BUD_PRECURSOR_CELLS	0.0033619595835404636	0.01873091767972544	1	16	MAML3
SNP10	C2:CP	REACTOME_RNA_POLYMERASE_II_TRANSCRIPTION	0.25921924870687674	0.28884430570194836	1	1374	MAML3
SNP10	C2:CP	REACTOME_RUNX3_REGULATES_NOTCH_SIGNALING	0.0029421789090746664	0.01873091767972544	1	14	MAML3
SNP10	C2:CP	REACTOME_SIGNALING_BY_NOTCH	0.049747539567334464	0.05879254676139528	1	241	MAML3
SNP10	C2:CP	REACTOME_SIGNALING_BY_NOTCH1	0.015478046260733791	0.02235717793217103	1	74	MAML3
SNP10	C2:CP	REACTOME_SIGNALING_BY_NOTCH1_PEST_DOMAIN_MUTANTS_IN_CANCER	0.012146774009548889	0.02109312302015716	1	58	MAML3
SNP10	C2:CP	REACTOME_SIGNALING_BY_NOTCH2	0.00755247981342877	0.020024983556873547	1	36	MAML3
SNP10	C2:CP	REACTOME_SIGNALING_BY_NOTCH3	0.01026922233685823	0.020024983556873547	1	49	MAML3
SNP10	C2:CP	REACTOME_SIGNALING_BY_NOTCH4	0.01506209867299868	0.02235717793217103	1	72	MAML3
SNP10	C2:CP	REACTOME_TRANSCRIPTIONAL_REGULATION_BY_RUNX3	0.017970965852575516	0.02503098815180161	1	86	MAML3
SNP10	C2:CP	WP_CANONICAL_AND_NONCANONICAL_NOTCH_SIGNALING	0.005668384427651163	0.019103047357025282	1	27	MAML3
SNP10	C2:CP	WP_MITOCHONDRIAL_COMPLEX_IV_ASSEMBLY	0.007134023541322976	0.020024983556873547	1	34	COX10
SNP10	C2:CP	WP_NOTCH_SIGNALING_WP268	0.009433896391096708	0.020024983556873547	1	45	MAML3
SNP10	C2:CP	WP_NOTCH_SIGNALING_WP61	0.012772030530567524	0.02109312302015716	1	61	MAML3
SNP10	C2:CP	WP_PATHWAYS_AFFECTED_IN_ADENOID_CYSTIC_CARCINOMA	0.013605244123449545	0.02122418083258129	1	65	MAML3
SNP10	C2:CP	WP_PRIMARY_OVARIAN_INSUFFICIENCY	0.02830720765540007	0.03449940933001883	1	136	COX10
SNP10	C5:GO:BP	GOBP_AEROBIC_RESPIRATION	0.041010577506892076	0.20505288753446038	1	198	COX10
SNP10	C5:GO:BP	GOBP_CELLULAR_RESPIRATION	0.0495450350472636	0.22866939252583196	1	240	COX10
SNP10	C5:GO:BP	GOBP_COPPER_ION_HOMEOSTASIS	0.004620506323748996	0.1004774264248548	1	22	COX10
SNP10	C5:GO:BP	GOBP_CYTOCHROME_COMPLEX_ASSEMBLY	0.00901603519010219	0.1004774264248548	1	43	COX10
SNP10	C5:GO:BP	GOBP_MITOCHONDRIAL_FISSION	0.00901603519010219	0.1004774264248548	1	43	COX10
SNP10	C5:GO:BP	GOBP_MULTICELLULAR_ORGANISM_GROWTH	0.03692640994371155	0.20505288753446038	1	178	COX10
SNP10	C5:GO:BP	GOBP_NOTCH_SIGNALING_PATHWAY	0.0395825994555844	0.20505288753446038	1	191	MAML3
SNP10	C5:GO:BP	GOBP_PIGMENT_BIOSYNTHETIC_PROCESS	0.012146774009548889	0.1004774264248548	1	58	COX10
SNP10	C5:GO:BP	GOBP_PIGMENT_METABOLIC_PROCESS	0.0169328254097596	0.11288550273173067	1	81	COX10
SNP10	C5:GO:BP	GOBP_PORPHYRIN_CONTAINING_COMPOUND_METABOLIC_PROCESS	0.01131263670101268	0.1004774264248548	1	54	COX10
SNP10	C5:GO:BP	GOBP_RESPIRATORY_CHAIN_COMPLEX_IV_ASSEMBLY	0.006506091034383599	0.1004774264248548	1	31	COX10
SNP10	C5:GO:BP	GOBP_TETRAPYRROLE_BIOSYNTHETIC_PROCESS	0.007343268214970666	0.1004774264248548	1	35	COX10
SNP10	C5:GO:BP	GOBP_TETRAPYRROLE_METABOLIC_PROCESS	0.01339699018998064	0.1004774264248548	1	64	COX10
