## Supplemental Tables 2-9 for "Genome-wide association study in Brazil identifies genetic susceptibility to tuberculosis with single-cell gene effects": TableS7_array_overlap_details.xlsx

### Sheet: TableS7_array_overlap
SNP array	SNP (on array)	SNP (this study)	protein_annotation
Affymetrix LIMAArray	1:238573882	1:238410582:T:C
Affymetrix LIMAArray	10:8777192	10:8735229:G:T
Affymetrix LIMAArray	17:14058647	17:14155330:A:G	COX10
Affymetrix LIMAArray	4:140722797	4:139801643:G:T	MAML3
Illumina MegaEx38	JHU_1.238573881	1:238410582:T:C
Illumina MegaEx38	JHU_3.75865369	3:75816219:T:G
Illumina Omni 2.5	kgp4719782	15:57418934:T:C
Illumina Omni 2.5	kgp4230814	17:14155330:A:G	COX10
Illumina Omni 5	kgp4719782	15:57418934:T:C
Illumina Omni 5	kgp4230814	17:14155330:A:G	COX10
Illumina Omni ZhongHua	kgp4719782	15:57418934:T:C
Illumina Omni ZhongHua	kgp4230814	17:14155330:A:G	COX10

### Sheet: Previous GWAS details
GWAS ID	GWAS comparison	title	DOI	country	comparison country	case N	case defintion	control N	SNP chip	imputation	imputation reference	model	covariates	HIV	DM	Smoking	build genomic coordinates	hertiability estimate
GWAS_Mtb	Mtb strain	Pathogen lineage-based genome-wide association study identified CD53 as susceptible locus in tuberculosis	10.1038/jhg.2017.82	Thai		686	pulmonary TB	771	llumina Human610-Quad, Illumina HumanOmniExpressExome-8 v1.2	TRUE	1000 Genomes Phase III	allele frequency	sex; age	not reported	not reported	not reported	GRCh37
GWAS_PTB01	PTB vs control	Susceptibility to tuberculosis is associated with variants in the ASAP1 gene encoding a regulator of dendritic cell migration	10.1038/ng.3248	Russia		5530	pulmonary TB	5607	Affymetrix 6.0	TRUE	1000 Genomes Phase I	linear	ancestry	negative	not reported	not reported	GRCh37
GWAS_PTB02	PTB vs control	Genome-wide association analyses identifies a susceptibility locus for tuberculosis on chromosome 18q11.2	10.1038/ng.639	Ghana; Gambia	Malawi	2237	pulmonary TB	3122	Affymetrix 6.0	TRUE	Nigerian Yoruba HapMap	fixed effect	sex; age	negative	not reported	not reported	GRCh37
GWAS_PTB03	PTB vs control	Common variants at 11p13 are associated with susceptibility to tuberculosis	10.1038/ng.1080	Ghana	Gambia; Indonesia; Russia	1329	pulmonary TB	1847	Affymetrix 6.0	TRUE	1000 Genomes Phase I	fixed effect	sex; age; ethnicity	negative	not reported	not reported	GRCh37
GWAS_PTB04	PTB vs control	HLA class II sequence variants influence tuberculosis risk in populations of European ancestry	10.1038/ng.3498	Iceland	Russia; Croatia	3686 (PTB); 8162 (TB), 14723 (Mtb)	pulmonary TB; TB cases; Mtb infection	277643	Illumina HumanHap300, HumanCNV370, HumanHap610, HumanHap1M, HumanHap660, Omni-1, Omni 2.5, Omni Express	TRUE	1000 Genomes Phase I	Hidden Markov	sex; age; country	negative (Russia); unknown (Croatia)	not reported	not reported	GRCh38
GWAS_PTB05	PTB vs control	Discovery of susceptibility loci associated with tuberculosis in Han Chinese	10.1093/hmg/ddx365	China	Gambia; Indonesia	1008	pulmonary TB	1538	HumanOmniZhongHua-8 v1.1	TRUE	1000 Genomes Phase III	multiplicative	sex; age	not reported	not reported	not reported	GRCh37	23% for genotypes SNPs, 38% for imputed SNPs
GWAS_PTB06	PTB vs control	A genome wide association study of pulmonary tuberculosis susceptibility in Indonesians	10.1186/1471-2350-13-5	Indonesia	Russia	799	pulmonary TB	746	Affymetrix 100K	FALSE	NA	multiplicative	sex; age; ethnicity	negative	negative	not reported	GRCh37
GWAS_PTB07	PTB vs control	Early progression to active tuberculosis is a highly heritable trait driven by 3q23 in Peruvians	10.1038/s41467-019-11664-1	Peru		2175	pulmonary TB	1827	Affymetrix LIMAArray	TRUE	1000 Genomes Phase III	linear mixed effect	sex; age	negative	not reported	not reported	GRCh37	21.1% (standard error 0.08)
GWAS_PTB08	PTB vs control	Genome-wide association studies of tuberculosis in Asians identify distinct at-risk locus for young tuberculosis	10.1038/jhg.2012.35	Thailand; Japan		433	pulmonary TB	295	Illumina Hapmap 610	FALSE	NA	fixed effect	age	not reported	negative (controls)	not reported	GRCh37
GWAS_PTB09	PTB vs control	Genome-wide association study of ancestry-specific TB risk in the South African Coloured population	10.1093/hmg/ddt462	South Africa		797	pulmonary TB	91	Affymetrix 500K	TRUE	1000 Genomes Project Phase I; HapMap 3 release 2	linear mixed effect	sex; age	negative	not reported	not reported	GRCh36; GRCh37
GWAS_PTB10	PTB vs control	A genome-wide association study of pulmonary tuberculosis in Morocco	10.1007/s00439-016-1633-2	Morocco		317	pulmonary TB	650	Human610-Quad	TRUE	1000 Genomes Project Phase I; HapMap 3 release 2	additive	sex; age	not reported	not reported	not reported	GRCh37
GWAS_PTB11	PTB vs control	Genome-wide association study identifies two risk loci for tuberculosis in Han Chinese	10.1038/s41467-018-06539-w	China		833	pulmonary TB	1220	Affymetrix Axiom CHB1 and CHB2	TRUE	1000 Genomes Phase I	fixed effect	sex; age	negative	negative	not reported	GRCh37
GWAS_PTB12	PTB vs control	Genome‐wide association study of tuberculosis in the western Chinese Han and Tibetan population	10.1002/mco2.250	China; Tibet		1532 (Han); 211 (Tibet)	pulmonary TB	1584 (Han); 228 (Tibet)	HumanOmniExpress	TRUE	1000 Genomes Phase I	additive	sex; age	negative	not reported	not reported	GRCh37
GWAS_TST01	TST+ vs TST-	Resistance to TST/IGRA conversion in Uganda: Heritability and Genome-Wide Association Study	10.1016/j.ebiom.2021.103727	Uganda		228 (LTBI); 350 (active TB)	TST+	97 (TST-); 233 (no active TB)	Illumina Infinium MEGAEX, Illumina Omni5	FALSE	NA	linear mixed effect	sex; age; HIV	positive; negative	not reported	not reported	GRCh37	55% TB vs. LTBI, 50.4% RSTR vs. LTBI
GWAS_TST02	TST+ vs TST-	Genome-wide association study of resistance to Mycobacterium tuberculosis infection identifies a locus at 10q26.2 in three distinct populations	10.1371/journal.pgen.1009392	Vietnam	France; South Africa	201 (TST+); 152 (PTB)	TST+	185	Illumina Infinium OmniExpressExome-8-v1	TRUE	1000 Genomes Phase III	additive	sex; age; contact duration; contagiousness; TB rate of country; health insurance; BCG	negative	not reported	not reported	GRCh37
GWAS_TST03	TST+ vs TST-	Multi-ancestry meta-analysis of host genetic susceptibility to tuberculosis identifies shared genetic architecture	10.7554/eLife.84394	China; Thailand; Japan; Russia; Estonia; Germany; Gambia; Ghana; South Africa		2745 (China); 433 (Thailand); 751 (Japan); 5914 (Russia); 239 (Estonia); 586 (Germany); 1316 (Gambia); 1359 (Ghana);429 (South Africa)	pulmonary TB	3269 (China); 295 (Thailand); 3199 (Japan); 6022 (Russia); 7047 (Estonia); 333 (Germany); 1382 (Gambia); 1952 (Ghana); 982 (South Africa)	Affymetrix 6.0, Illumina OmniZhonghua-8, Human610-Quad, Illumina HumanHap550, Illumina 370K, Illumina Omni2.5+exome, Affymetrix 500K	TRUE	1000 Genomes Phase III	additive	ancestry	negative	not reported	not reported	GRCh37	10 contributing studies ranged from 5 to 36% (average of 26.3%)
GWAS_TST04	LTBI vs RSTR	A Locus at 5q33.3 Confers Resistance to Tuberculosis in Highly Susceptible Individuals	10.1016/j.ajhg.2016.01.015	Uganda; Tanzania		100 (Tanzania); 167 (Uganda)	pulmonary TB	243 (Tanzania); 71 (Uganda)	Illumina HumanOmni5-Quad, Illumina Human 1M-Duo	TRUE (only around significant loci)	1000 Genomes Phase III	additive	sex; age; CD4	positive	not reported	not reported	GRCh37

### Sheet: Previous GWAS hits in current
GWAS ID	DOI	significant loci	gene	snp_this_study	p_this_study
GWAS_PTB10	10.1007/s00439-016-1633-2	rs358793	WNT5A	3:55327405:T:C	0.0142033
GWAS_TST03	10.7554/eLife.84394	rs28383206	(HLA)-II	6:32607390:A:G	0.0276498
GWAS_PTB04	10.1038/ng.3498	rs557011	HLA-DQA1	6:32619236:C:T	0.0286626
GWAS_TST01	10.1016/j.ebiom.2021.103727	rs78813564	THRB	3:24262800:T:C	0.0358653
GWAS_PTB06	10.1186/1471-2350-13-5	rs10245298	HAUS6	7:53588976:T:C	0.0476105
GWAS_PTB06	10.1186/1471-2350-13-5	rs188872	CCL17	16:57418253:A:G	0.0522064
GWAS_TST01	10.1016/j.ebiom.2021.103727	rs919222	LINC01861	5:153891596:G:A	0.0551516
GWAS_PTB07	10.1038/s41467-019-11664-1	rs73226617	LINC02618	3:141681811:G:A	0.0962846
GWAS_PTB06	10.1186/1471-2350-13-5	rs4461087	DYNLR	16:79957119:T:G	0.116251
GWAS_PTB02	10.1038/ng.639	rs4331426	LOC124904262	18:22610832:G:A	0.118723
GWAS_PTB03	10.1038/ng.1080	rs2057178	WT1	11:32342641:G:A	0.134804
GWAS_PTB09	10.1093/hmg/ddt462	rs2057178	WT1	11:32342641:G:A	0.134804
GWAS_Mtb	10.1038/jhg.2017.82	rs1418425	CD53/LRIF1	1:110926264:T:C	0.187282
GWAS_PTB08	10.1038/jhg.2012.35	rs6071980	HSPEP1-MAFB	20:40239936:T:C	0.28728
GWAS_PTB10	10.1007/s00439-016-1633-2	rs916943	AGMO	7:15554143:C:T	0.312415
GWAS_TST01	10.1016/j.ebiom.2021.103727	rs10484824	KIF6	6:39562652:A:G	0.439313
GWAS_TST01	10.1016/j.ebiom.2021.103727	rs6072343	ZHX3; LPIN3	20:41339548:G:A	0.448439
GWAS_PTB10	10.1007/s00439-016-1633-2	rs6786408	FOXP1	3:71214067:A:C	0.466201
GWAS_PTB05	10.1093/hmg/ddx365	rs4240897	TNFRSF8	1:11982698:G:A	0.470379
GWAS_TST04	10.1016/j.ajhg.2016.01.015	rs4921437	UBLCP1/IL12B	5:159263943:T:C	0.502336
GWAS_TST01	10.1016/j.ebiom.2021.103727	rs2963672	FAF2	5:176508315:T:C	0.526976
GWAS_PTB06	10.1186/1471-2350-13-5	rs10497744	TMEFF2	2:193626172:G:T	0.531257
GWAS_PTB06	10.1186/1471-2350-13-5	rs1020941	TMEFF2	2:193610546:C:G	0.575048
GWAS_TST01	10.1016/j.ebiom.2021.103727	rs9848072	ABHD6	3:58286912:T:C	0.599924
GWAS_PTB10	10.1007/s00439-016-1633-2	rs12437118	ESRRB	14:76517387:G:A	0.611061
GWAS_TST02	10.1371/journal.pgen.1009392	rs17155120	C10orf90	10:126659538:C:T	0.654201
GWAS_PTB10	10.1007/s00439-016-1633-2	rs6114027	TGM6	20:2398952:T:C	0.667664
GWAS_PTB10	10.1007/s00439-016-1633-2	rs17590261	PCDH10	4:135642969:T:C	0.678992
GWAS_PTB06	10.1186/1471-2350-13-5	rs10515787	EBF1	5:159048203:C:T	0.713103
GWAS_PTB06	10.1186/1471-2350-13-5	rs1418267	TXNDC4	9:100044292:A:G	0.847415
GWAS_PTB06	10.1186/1471-2350-13-5	rs2273061	JAG1	20:10658895:G:A	0.932904
GWAS_PTB01	10.1038/ng.3248	rs10956514	ASAP1	8:130240512:A:G	0.969156
GWAS_PTB06	10.1186/1471-2350-13-5	rs6985962	PENK	8:56522218:G:C	0.984724
GWAS_PTB04	10.1038/ng.3498	rs9271378	HLA-DRB1	6:32619523:A:G	not_tested
GWAS_PTB04	10.1038/ng.3498	rs9272785	HLA-DQA1	6:32642624:G:A	not_tested
GWAS_PTB12	10.1002/mco2.250	rs111875628	HLA-DRB1	6:32616036:G:A	not_tested

### Sheet: Current hits in prior GWAS
snpID	rsID	snpID_hg37	chipID	GWAS_Mtb	GWAS_PTB01	GWAS_PTB02	GWAS_PTB03	GWAS_PTB04	GWAS_PTB05	GWAS_PTB06	GWAS_PTB07	GWAS_PTB08	GWAS_PTB09	GWAS_PTB10	GWAS_PTB11	GWAS_PTB12	GWAS_TST01	GWAS_TST02	GWAS_TST03	GWAS_TST04
DOI				10.1038/jhg.2017.82	10.1038/ng.3248	10.1038/ng.639	10.1038/ng.1080	10.1038/ng.3498	10.1093/hmg/ddx365	10.1186/1471-2350-13-5	10.1038/s41467-019-11664-1	10.1038/jhg.2012.35	10.1093/hmg/ddt462	10.1007/s00439-016-1633-2	10.1038/s41467-018-06539-w	10.1002/mco2.250	10.1016/j.ebiom.2021.103727	10.1371/journal.pgen.1009392	10.7554/eLife.84394	10.1016/j.ajhg.2016.01.015
data from				Table S6	Figure1A source data	TableS4	TableS1	Manuscript text	Table S1,S2,S3,S4	array manifest	NHGRI-EBI GWAS Catalog	array manifest	Table S1,S2	Table S2	Table S1	Data S1	array manifest, personal communication	Zenodo accessible data	Dryad accessible data	snp manifest
10:95079377:G:A	rs200480013	10:93319620:G:A		C7	C1	C2	C3	E	C4	A	D3	A	C3	C5	C6	C8	A	D1	D2	A
3:75816280:A:T	rs78962383	3:75767129:A:T		C7	C1	C2	C3	E	C4	A	D3	A	C3	C5	C6	C8	A	D1	D2	A
17:65130128:A:T	rs9303479	17:67134012:A:T		C7	C1	C2	C3	E	C4	A	D3	A	C3	C5	C6	C8	A	D1	D2	A
3:75816219:T:G		3:75767068:T:G	JHU_3.75865369	C7	C1	C2	C3	E	C4	A	D3	A	C3	C5	C6	C8	B	D1	D2	A
12:131395697:A:T		12:130911152:A:T		C7	C1	C2	C3	E	C4	A	D3	A	C3	C5	C6	C8	A	D1	D2	A
22:39566026:A:T		22:39170021:A:T		C7	C1	C2	C3	E	C4	A	D3	A	C3	C5	C6	C8	A	D1	D2	A
3:75816211:A:G	rs111435847	3:75767060:A:G		C7	C1	C2	C3	E	C4	A	D3	A	C3	C5	C6	C8	A	D1	D2	A
3:75816310:C:A	rs113424442	3:75767159:C:A		C7	C1	C2	C3	E	C4	A	D3	A	C3	C5	C6	C8	A	D1	D2	A
7:10447922:A:C	rs199531112	7:10408295:A:C		C7	C1	C2	C3	E	C4	A	D3	A	C3	C5	C6	C8	A	D1	D2	A
4:139801643:G:T	rs13114088	4:138880489:G:T		C7	C1	C2	C3	E	C4	A	D3	A	C3	C5	C6	C8	A	D1	D2	A
22:43432220:G:A		22:43036214:G:A		C7	C1	C2	C3	E	C4	A	D3	A	C3	C5	C6	C8	A	D1	D2	A
15:57418934:T:C	rs56380268	15:57126736:T:C	kgp4719782	C7	C1	C2	C3	E	C4	A	D3	A	C3	C5	C6	C8	B	D1	D2	A
2:66775635:T:G		2:66548503:T:G		C7	C1	C2	C3	E	C4	A	D3	A	C3	C5	C6	C8	A	D1	D2	A
10:42089385:C:G		no_liftover		C7	C1	C2	C3	E	C4	A	D3	A	C3	C5	C6	C8	A	D1	D2	A
3:75816342:A:C		3:75767191:A:C		C7	C1	C2	C3	E	C4	A	D3	A	C3	C5	C6	C8	A	D1	D2	A
20:30152343:G:A		20:31564540:G:A		C7	C1	C2	C3	E	C4	A	D3	A	C3	C5	C6	C8	A	D1	D2	A
10:8735229:G:T	rs7913728	10:8693266:G:T		C7	C1	C2	C3	E	C4	A	D3	A	C3	C5	C6	C8	A	D1	D2	A
17:14155330:A:G	rs34369729	17:14252013:A:G	kgp4230814	C7	C1	C2	C3	E	C4	A	D3	A	C3	C5	C6	C8	B	D1	D2	A
1:238410582:T:C	rs74232382	1:238247282:T:C	JHU_1.238573881	C7	C1	C2	C3	E	C4	A	D3	A	C3	C5	C6	C8	0.917392	D1	D2	A

### Sheet: Current hits in prior GWAS KEY
Code	Type	Impute	Description	P-value cutoff	Impute R2 cutoff	MAF cutoff	HWE cutoff
A	array	N	SNP not present on the array and the data were not imputed.	NA	NA	NA	NA
B	array	N	SNP present on the array. SNP not tested in GWAS model due to quality filters. See cutoffs to right.	NA	NA	0.05	1e-06
C1	array	Y	Results only provided for a subset of SNPs that passed quality filters and were below a P-value cutoff. Unknown if SNP is not reported due to QC or P-value. See cutoffs to right.	0.0001	0.5	0.01	1e-06
C2	array	Y	Results only provided for a subset of SNPs that passed quality filters and were below a P-value cutoff. Unknown if SNP is not reported due to QC or P-value. See cutoffs to right.	0.01	0.7	0.01	0.0001
C3	array	Y	Results only provided for a subset of SNPs that passed quality filters and were below a P-value cutoff. Unknown if SNP is not reported due to QC or P-value. See cutoffs to right.	1e-05	0.3	0.01	0.0001
C4	array	Y	Results only provided for a subset of SNPs that passed quality filters and were below a P-value cutoff. Unknown if SNP is not reported due to QC or P-value. See cutoffs to right.	0.0001	0.85	0.01	0.001
C5	array	Y	Results only provided for a subset of SNPs that passed quality filters and were below a P-value cutoff. Unknown if SNP is not reported due to QC or P-value. See cutoffs to right.	0.0001	0.6	0.01	1e-07
C6	array	Y	Results only provided for a subset of SNPs that passed quality filters and were below a P-value cutoff. Unknown if SNP is not reported due to QC or P-value. See cutoffs to right.	1e-05	0.8	0.03	1e-06
C7	array	Y	Results only provided for a subset of SNPs that passed quality filters and were below a P-value cutoff. Unknown if SNP is not reported due to QC or P-value. See cutoffs to right.	1e-05	0.9	0.01	0.0001
C8	array	Y	Results only provided for a subset of SNPs that passed quality filters and were below a P-value cutoff. Unknown if SNP is not reported due to QC or P-value. See cutoffs to right.	1e-05	0.8	0.01	1e-05
D1	array	Y	SNP not tested in GWAS model due to quality filters. Full GWAS results without P-value cutoff were queried. See cutoffs to right.	NA	0.8	0.05	1e-05
D2	array	Y	SNP not tested in GWAS model due to quality filters. Full GWAS results without P-value cutoff were queried. See cutoffs to right.	NA	0.3	0.01	2.6E-9 - 7.4E-9
D3	array	Y	SNP not tested in GWAS model due to quality filters. Full GWAS results without P-value cutoff were queried. See cutoffs to right.	NA	0.4	0.01	1e-05
E	array	Y	Reports only HLA region SNPs.
